# Identification of BcenGI15 genomic island harboring ST839 clone in a population of *Burkholderia cenocepacia* complex from a major tertiary care hospital in Northern India

**DOI:** 10.1101/2022.10.04.22280591

**Authors:** Tanu Saroha, Charu Singh, Sunil Kumar, Rajesh Kumar, Prashant P. Patil, Lipika Singhal, Vikas Gautam, Prabhu B. Patil

**Affiliations:** Bacterial Genomics and Evolution Laboratory, CSIR-Institute of Microbial Technology, Sector -39A, Chandigarh, India; Academy of Scientific and Innovative Research (AcSIR), Ghaziabad, India; Department of Biotechnology, Maharishi Markandeshwar (Deemed to be) University Mullana, Ambala, Haryana, India; Department of Microbiology, Institute of Medical Sciences, Banaras Hindu University Varanasi, India; Department of Microbiology, Government Medical College and Hospital, Sector -32B, Chandigarh, India; Dept. of Medical Microbiology, Post Graduate Institute of Medical Education and Research (PGIMER), Sector -12 Chandigarh, India

**Keywords:** *Burkholderia cepacia* complex, genomic island, antibiotic susceptibility, multilocus sequence typing

## Abstract

**Introduction:** *Burkholderia cepacia* complex (Bcc) is a non-fermenting Gram-negative bacilli (NFGNB) cluster with high genome plasticity and large genome size. As a major nosocomial pathogen, it is known to cause bacteremia, infections in cystic fibrosis patients. One of the factors contributing to multidrug resistance, virulence, and fitness is through chromosomally encoded genetic elements. They carry advantageous genes benefitting the host, thus its crucial to understand their stability and transfer in population. In an earlier study, we have reported a novel genomic island BcenGI15 in a unique clone of Bcc, ST824, involved in a major sepsis outbreak of a pediatric ward in an Indian hospital. In the present study, we have carried out screening of this genomic island by polymerase chain reaction (PCR) in an extensive collection of Bcc isolates from a major tertiary care hospital in Northern part of India.

**Materials and methods:** 90 isolates obtained from routine patient specimens over a period of 9 years revived from glycerol stock and identified as *Burkholderia cenocepacia* based on conventional biochemical tests, recA PCR-based restriction fragment length polymorphism (RFLP), and matrix-assisted laser desorption ionization time-of-flight mass spectrometry (MALDI-TOF MS). Isolates were screened for genomic island BcenGI15 via PCR using *attL* gene primers. Island positive isolates were subjected to multilocus sequence typing (MLST) and antibiotic susceptibility testing.

**Results:** The PCR in 16/90 (17.77%) isolates came positive for the presence of BcenGI15. Multi-locus sequence typing (MLST) revealed that all the positive isolates are clonal and belong to a dominant sequence type (ST) ST839.

**Conclusion:** MLST data analysis suggested presence of BcenGI15 in two different STs (ST824, ST839) from hospitals in north and west part of India. This suggests probable movement and selection for this element in Indian population of Bcc isolates.
