## Supplementary table 1 for "Identification of BcenGI15 genomic island harboring ST839 clone in a population of *Burkholderia cenocepacia* complex from a major tertiary care hospital in Northern India"

### Sheet: Sheet1
S. No.	Isolate No.	Source	Year
1	636	Blood	2013
2	1125	Blood	2010
3	1168	Respiratory	2011
4	1236	Respiratory	2010
5	1288	Respiratory	2011
6	1309	Respiratory	2011
7	1463	Blood	2010
8	1626	Blood	2011
9	1810	Blood	2010
10	2722	Pus	2009
11	2817	Blood	2011
12	3270	Blood	2006
13	4359	Blood	2011
14	4613	Blood	2010
15	4671	Fluid	2010
16	4926	Blood	2011
17	5117	Blood	2011
18	5218	Blood	2011
19	5310	Blood	2010
20	5312	Blood	2010
21	5699	Blood	2011
22	5766	Blood	2011
23	5771	Blood	2011
24	6844	Blood	2008
25	7055	Blood	2010
26	7142	Blood	2006
27	7216	Blood	2010
28	7216	Blood	2010
29	7500	Respiratory	2010
30	7656	Blood	2006
31	7716	Respiratory	2010
32	7897	Blood	2009
33	8648	Blood	2013
34	8947	Blood	2007
35	9021	Blood	2007
36	9467	Blood	2008
37	9500	Blood	2007
38	9987	Blood	2008
39	13343	Blood	2011
40	15853	Blood	2008
41	18963	Blood	2010
42	18965	Blood	2010
43	22162	Blood	2007
44	22565	Blood	2005
45	23186	Blood	2007
46	24892	Blood	2010
47	25980	Blood	2010
48	27855	Blood	2008
49	29163	Blood	2011
50	29416	Blood	2009
51	29522	Blood	2011
52	30379	Blood	2011
53	30380	Blood	2011
54	30711	Blood	2011
55	30879	Blood	2011
56	31178	Blood	2011
57	31369	Blood	2011
58	31615	Blood	2011
59	31674	Blood	2012
60	31704	Blood	2011
61	31759	Blood	2011
62	31955	Blood	2011
63	32026	Blood	2011
64	32127	Blood	2012
65	32185	Blood	2011
66	32358	Blood	2012
67	32447	Blood	2012
68	32670	Blood	2011
69	33341	Blood	2011
70	33363	Blood	2011
71	33432	Blood	2011
72	33505	Blood	2011
73	35238	Blood	2012
74	39974	Blood	2013
75	49365	Blood	2012
76	64329	Blood	2012
77	66992	Blood	2012
78	31 ED	Blood	2008
79	15 ED	Blood	2008
80	2 ED	Blood	2008
81	20 ED	Blood	2008
82	32170-S	Blood	2011
83	44 ED	Blood	2008
84	8 ED	Blood	2008
85	BC-41	Blood	2013
86	R-2321	Endotracheal Aspirate	2012
87	R-4654	Respiratory	2010
88	R-551	Endotracheal Aspirate	2012
89	R-7746	Respiratory	2012
90	R-7748	Respiratory	2012
